# Personalized survival probabilities for SARS-CoV-2 positive patients by explainable machine learning

**DOI:** 10.1101/2021.10.28.21265598

**Authors:** Adrian G. Zucco, Rudi Agius, Rebecka Svanberg, Kasper S. Moestrup, Ramtin Z. Marandi, Cameron Ross MacPherson, Jens Lundgren, Sisse R. Ostrowski, Carsten U. Niemann

## Abstract

Interpretable risk assessment of SARS-CoV-2 positive patients can aid clinicians to implement precision medicine. Here we trained a machine learning model to predict mortality within 12 weeks of a first positive SARS-CoV-2 test. By leveraging data on 33,928 confirmed SARS-CoV-2 cases in eastern Denmark, we considered 2,723 variables extracted from electronic health records (EHR) including demographics, diagnoses, medications, laboratory test results and vital parameters. A discrete-time framework for survival modelling enabled us to predict personalized survival curves and explain individual risk factors. Performances of weighted concordance index 0.95 and precision-recall area under the curve 0.71 were measured on the test set. Age, sex, number of medications, previous hospitalizations and lymphocyte counts were identified as top mortality risk factors. Our explainable survival model developed on EHR data also revealed temporal dynamics of the 22 selected risk factors. Upon further validation, this model may allow direct reporting of personalized survival probabilities in routine care.
