## Supplementary table 4 for "Personalized survival probabilities for SARS-CoV-2 positive patients by explainable machine learning"

### Sheet: Sheet1
Group	Week	TP	FN	FP	TN	Precision	Sensitivity	Specificity	AUC	MCC	PRAUC	Censored	Prob_threshold	Events	C-index
All patients	1	209	5	2114	9744	0.09	0.9766	0.8217	0.9572	0.2672	0.2805	102	0.5	214	0.9457
All patients	2	373	7	2073	9556	0.1525	0.9816	0.8217	0.9607	0.3492	0.4237	165	0.5	380	0.9457
All patients	3	439	6	2032	9458	0.1777	0.9865	0.8232	0.9617	0.3786	0.4636	239	0.5	445	0.9457
All patients	4	470	6	1974	9384	0.1923	0.9874	0.8262	0.9605	0.3949	0.4747	340	0.5	476	0.9457
All patients	5	495	6	1913	9207	0.2056	0.988	0.828	0.9592	0.4089	0.4805	553	0.5	501	0.9457
All patients	6	513	5	1725	8994	0.2292	0.9903	0.8391	0.9614	0.4355	0.5035	937	0.5	518	0.9457
All patients	7	522	4	1645	8772	0.2409	0.9924	0.8421	0.9624	0.4479	0.5106	1231	0.5	526	0.9457
All patients	8	534	3	1525	8466	0.2593	0.9944	0.8474	0.9634	0.4669	0.532	1646	0.5	537	0.9457
All patients	9	540	3	1363	8030	0.2838	0.9945	0.8549	0.9668	0.4906	0.5725	2238	0.5	543	0.9457
All patients	10	542	4	1147	7341	0.3209	0.9927	0.8649	0.9698	0.5241	0.6137	3140	0.5	546	0.9457
All patients	11	548	4	970	6304	0.361	0.9928	0.8666	0.9702	0.5565	0.6536	4348	0.5	552	0.9457
All patients	12	552	4	851	5408	0.3934	0.9928	0.864	0.9703	0.5801	0.6861	5359	0.5	556	0.9457
Patients tested outside the hospital	1	124	4	1620	9441	0.0711	0.9688	0.8535	0.961	0.2411	0.2211	92	0.5	128	0.9549
Patients tested outside the hospital	2	247	7	1588	9294	0.1346	0.9724	0.8541	0.9646	0.3326	0.3874	145	0.5	254	0.9549
Patients tested outside the hospital	3	296	6	1549	9220	0.1604	0.9801	0.8562	0.9665	0.3655	0.4341	210	0.5	302	0.9549
Patients tested outside the hospital	4	321	6	1500	9157	0.1763	0.9817	0.8592	0.966	0.3843	0.4532	297	0.5	327	0.9549
Patients tested outside the hospital	5	339	6	1449	8999	0.1896	0.9826	0.8613	0.9655	0.3993	0.465	488	0.5	345	0.9549
Patients tested outside the hospital	6	349	5	1290	8800	0.2129	0.9859	0.8722	0.9678	0.4269	0.4788	837	0.5	354	0.9549
Patients tested outside the hospital	7	355	4	1237	8587	0.223	0.9889	0.8741	0.9684	0.4382	0.4772	1098	0.5	359	0.9549
Patients tested outside the hospital	8	361	3	1146	8294	0.2395	0.9918	0.8786	0.9695	0.4563	0.4876	1477	0.5	364	0.9549
Patients tested outside the hospital	9	365	3	1013	7875	0.2649	0.9918	0.886	0.973	0.4819	0.5376	2025	0.5	368	0.9549
Patients tested outside the hospital	10	365	4	835	7202	0.3042	0.9892	0.8961	0.9758	0.5184	0.5812	2875	0.5	369	0.9549
Patients tested outside the hospital	11	368	4	694	6178	0.3465	0.9892	0.899	0.9764	0.5543	0.6307	4037	0.5	372	0.9549
Patients tested outside the hospital	12	371	4	592	5292	0.3853	0.9893	0.8994	0.9774	0.5846	0.675	5022	0.5	375	0.9549
Patients admitted to the hospital at the time of test	1	85	1	494	303	0.1468	0.9884	0.3802	0.8567	0.23	0.3577	10	0.5	86	0.8086
Patients admitted to the hospital at the time of test	2	126	0	485	262	0.2062	1	0.3507	0.8768	0.2689	0.505	20	0.5	126	0.8086
Patients admitted to the hospital at the time of test	3	143	0	483	238	0.2284	1	0.3301	0.8731	0.2746	0.5386	29	0.5	143	0.8086
Patients admitted to the hospital at the time of test	4	149	0	474	227	0.2392	1	0.3238	0.8633	0.2783	0.541	43	0.5	149	0.8086
Patients admitted to the hospital at the time of test	5	156	0	464	208	0.2516	1	0.3095	0.8512	0.2791	0.5395	65	0.5	156	0.8086
Patients admitted to the hospital at the time of test	6	164	0	435	194	0.2738	1	0.3084	0.8488	0.2906	0.5631	100	0.5	164	0.8086
Patients admitted to the hospital at the time of test	7	167	0	408	185	0.2904	1	0.312	0.8525	0.301	0.5803	133	0.5	167	0.8086
Patients admitted to the hospital at the time of test	8	173	0	379	172	0.3134	1	0.3122	0.8498	0.3128	0.6163	169	0.5	173	0.8086
Patients admitted to the hospital at the time of test	9	175	0	350	155	0.3333	1	0.3069	0.8523	0.3199	0.6395	213	0.5	175	0.8086
Patients admitted to the hospital at the time of test	10	177	0	312	139	0.362	1	0.3082	0.858	0.334	0.6752	265	0.5	177	0.8086
Patients admitted to the hospital at the time of test	11	180	0	276	126	0.3947	1	0.3134	0.8596	0.3517	0.6953	311	0.5	180	0.8086
Patients admitted to the hospital at the time of test	12	181	0	259	116	0.4114	1	0.3093	0.8576	0.3567	0.7048	337	0.5	181	0.8086
